# Mathematical models of COVID-19 vaccination in high-income countries: A systematic review

**DOI:** 10.1101/2024.03.24.24304676

**Authors:** Eleanor Burch, Saher Aijaz Khan, Jack Stone, Asra Asgharzadeh, Joshua Dawe, Zoe Ward, Ellen Brooks-Pollock, Hannah Christensen

## Abstract

**Objectives:** Since COVID-19 first emerged in 2019, mathematical models have been developed to predict transmission and provide insight into disease control strategies. A key research need now is for models to inform long-term vaccination policy. We aimed to review the variety of existing modelling methods, in order to identify gaps in the literature and highlight areas for future model development.

**Study design:** This study was a systematic review.

**Methods:** We searched PubMed, Embase and Scopus from 1 January 2019 to 6 February 2023 for peer-reviewed, English-language articles describing age-structured, dynamic, mathematical models of COVID-19 transmission and vaccination in high-income countries that include waning immunity or reinfection. We extracted details of the structure, features and approach of each model and combined them in a narrative synthesis.

**Results:** Of the 1109 articles screened, 47 were included. Most studies used deterministic, compartmental models set in Europe or North America that simulated a time horizon of 3.5 years or less. Common outcomes included cases, hospital utilisation and deaths. Only nine models included long COVID, costs, life-years or quality of life-related measures. Two studies explored the potential impact of new variants beyond Omicron.

**Conclusions:** This review demonstrates a need for long-term models that focus on outcome measures such as quality-adjusted life years, the population-level effects of long COVID and the cost-effectiveness of future policies – all of which are essential considerations in the planning of long-term vaccination strategies.
