## Supplementary file 2 for "Mathematical models of COVID-19 vaccination in high-income countries: A systematic review"

### Sheet: Cleaned
Authors	Publication date	Title	DOI	Model type (compartmental/agent-based)	Model structure/compartments* (SIR, SEIR)	Deterministic or stochastic?	Predictive or retrospective?	Setting	Age groups	Population stratification for vaccination (priority groups, age-stratified, risk group-stratified)	Contact matrix structure (age-stratified, risk group stratified, setting-based*)	Differentiation between symptomatic and asymptomatic infection?	Duration of vaccine-induced immunity	How is waning vaccine-induced immunity modelled? (E.g. exponential distribution, delay differential equation)	Duration of natural immunity	How is waning natural immunity modelled? (E.g. exponential distribution, delay differential equation)	Inclusion of immune escape?	Number of vaccine doses	Vaccine mechanism: effective against susceptibility to infection?	Vaccine mechanism: effective against symptomatic/severe disease?	Vaccine mechanism: effective against transmission?	Time delay between vaccination and development of immunity following second dose (if applicable)	Variants modelled	Continuous or periodic vaccination?	Time horizon	Outcomes modelled* (e.g. deaths, cases, life-years lost, long COVID, hospital-based, QALY losses)	Inclusion of an economic evaluation?	Notes	Number of changes made due to answer missing from second reviewer	Number of assumptions	Number of changes made (due to error/something missed)	Number of changes made (due to difference in interpretation of the question)	Number of differences for discussion	QA score
Makhoul M, Chemaitelly H, Ayoub HH, Seedat S, Abu-Raddad LJ.	2021-03-05	Epidemiological Differences in the Impact of COVID-19 Vaccination in the United States and China	10.3390/vaccines9030223	Compartmental	S, E(x2), IA/IM(x2), OI(x2), R (ith compartment for level of waning), V (ith compartment for level of waning, (x2)).	Deterministic	Predictive	USA and China	10-year (approx.)	Age-stratified	Age-stratified	Yes	1 year	Gamma distributed, multiple stages of waning	1 year	Gamma distributed, multiple stages of waning	No	2	Yes	Yes	No	None	Generic	Continuous	1 year	Cases, deaths, severity of cases	No			0	1	2	4	High
Cattaneo A, Vitali A, Mazzoleni M, Previdi F.	2022-07-16	An agent-based model to assess large-scale COVID-19 vaccination campaigns for the Italian territory: The case study of Lombardy region	10.1016/j.cmpb.2022.107029	Agent-based	S, E (x2), IA, IP, IM, IC(x2), R, D, Q. Exposed further stratified by infecting variant.	Stochastic	Retrospective	Lombardy, Italy	Single year (assumed)	Age-stratified, risk group stratified	Setting-based	Yes	68 - 232 days to wane to 50% immunity (depending on vaccine type and infecting variant)	Exponentially distributed	148 - 174 days to wane to 50% immunity (depending on infecting variant and on variant of previous infection)	Exponentially distributed	Yes	2	Yes	Yes	No	3 weeks	Wild-type, alpha	Continuous	< 6 months	Cases, deaths	No	Developed using open-source framework Covasim	5	1	3	2	14	High
Sanz-Leon P, Hamilton LHW, Raison SJ, Pan AJX, Stevenson NJ, Stuart RM, Abeysuriya RG, Kerr CC, Lambert SB, Roberts JA	2022-08-15	Modelling herd immunity requirements in Queensland: impact of vaccination effectiveness, hesitancy and variants of SARS-CoV-2	10.1098/rsta.2021.0311	Agent-based	S, E, IA, IP, IM, IC(x2), V, Rv, R, Q.	Stochastic	Predictive	Queensland, Australia	Continuous scale	Age-stratified	Setting-based	Yes	100-day half-life in the first 250 days and an exponentially decaying decay rate until a 10-year half-life is achieved	2-part exponential decay	100-day half-life in the first 250 days and an exponentially decaying decay rate until a 10-year half-life is achieved	2-part exponential decay	Yes	2	Yes	Yes	Yes	3 weeks	Alpha, delta, omicron	Periodic	6 to 9 months	Cases, deaths, R number, severity of cases, critical level of vaccination needed for herd immunity	No	Developed using open-source framework Covasim	7	0	3	1	11	High
Coudeville L, Jollivet O, Mahé C, Chaves S, Gomez GB	2021-04-28	Potential impact of introducing vaccines against COVID-19 under supply and uptake constraints in France: A modelling study	10.1371/journal.pone.0250797	Compartmental	S, E, IA, IM, IC, R, V, Ev, W, Ew OV.	Deterministic (assumed)	Predictive	France	10-year (approx.)	Age-stratified, risk group stratified	Age-stratified	Yes	Median one year	Exponentially distributed	Median one year base case, two years considered in sensitivity analysis	Exponentially distributed	No (assumed)	2	Yes	Yes	No	1 month	Generic	Continuous	2 years	Cases, hospital-based, deaths, time with NPIs in place	No	we do not explicitly model the effect of discrete NPIs but assume a reduction of the effective reproduction number due to a change in measures in place (e.g., social distancing, curfew, lockdown, contract tracing) triggered by a predefined threshold.	2	1	2	2	6	Very high
Beams AB, Bateman R, Adler FR.	2021-05-07	Will SARS-CoV-2 Become Just Another Seasonal Coronavirus?	10.3390/v13050854	Compartmental	S, OI, OR, OS.	Deterministic (assumed)	Predictive	USA	2-4 groups (approx. children, adults, seniors)	None	Age-stratified	No	2 and 10 years	Exponentially distributed with an intermediate "partially immune" state	2 years in main model, 10 years also considered	Exponentially distributed with an intermediate "partially immune" state	No	≥3	Yes	Yes	No	NR (assumed no)	Generic	Continuous	30 years	Cases	No		5	2	3	3	14	Medium
Tran TN, Wikle NB, Albert E, Inam H, Strong E, Brinda K, Leighow SM, Yang F, Hossain S, Pritchard JR, Chan P, Hanage WP, Hanks EM, Boni MF.	2021-07-13	Optimal SARS-CoV-2 vaccine allocation using real-time attack-rate estimates in Rhode Island and Massachusetts	10.1186/s12916-021-02038-w	Compartmental	S, V(x24), E (x6), IA (x4), IS (x4), H (x4), HICU,OH, R.	Deterministic	Predictive	Rhode Island and Massachusetts, USA	10-year (approx.)	Age-stratified	Age-stratified	Yes	540 days	Hill-like function with 24 compartments representing time since vaccination	540 days	Exponentially distributed	No	2	Yes	No	No	None	Generic	Continuous	6 to 9 months	Cases, hospital-based, deaths	No	Some model details from reference 18 - Wikle et al.		0	1	0	2	Medium
Hogan AB, Winskill P, Watson OJ, Walker PGT, Whittaker C, Baguelin M, Brazeau NF, Charles GD, Gaythorpe KAM, Hamlet A, Knock E, Laydon DJ, Lees JA, Løchen A, Verity R, Whittles LK, Muhib F, Hauck K, Ferguson NM, Ghani AC.	2021-04-08	Within-country age-based prioritisation, global allocation, and public health impact of a vaccine against SARS-CoV-2: A mathematical modelling analysis	10.1016/j.vaccine.2021.04.002	Compartmental	S, E, IA/IM, OI, H, HICU, OH, R, D, OV, W.	Deterministic	Predictive	Global (population divided into four groups: HIC, UMIC, LMIC, LIC)	5-year (approx.)	Age-stratified	Age-stratified	Yes	5000 days (default), 365 days or 183 days	Exponentially distributed	365 days (default), infinite, or 183 days	Exponentially distributed	No	2	Yes	Yes	No	1 week	Generic - different values of R0 considered, time period covers wild-type, alpha, beta, delta	Continuous	2 years	Deaths, life-years	No	Same model reused in: Watson et al. "Global impact of the first year of COVID-19 vaccination: a mathematical modelling study "	3	0	1	1	5	Very high
Sonabend R, Whittles LK, Imai N, Perez-Guzman PN, Knock ES, Rawson T, Gaythorpe KAM, Djaafara BA, Hinsley W, FitzJohn RG, Lees JA, Kanapram DT, Volz EM, Ghani AC, Ferguson NM, Baguelin M, Cori A.	2021-10-27	Non-pharmaceutical interventions, vaccination, and the SARS-CoV-2 delta variant in England: a mathematical modelling study	10.1016/S0140-6736(21)02276-5	Compartmental	S, E, IA, IP,OI, D, OH, R.	Stochastic	Both	England	5-year (approx.)	Age-stratified, risk group stratified	Age-stratified, setting-based	Yes	Lifelong in main model, 20 weeks in sensitivity analysis	Exponentially distributed	6 years, life-long or 3 years	Exponentially distributed	Yes	2	Yes	Yes	Yes	None	Alpha (and pre-alpha), delta	Continuous	> 1 year, <2 years	Cases, hospital-based, deaths	No		0	0	3	4	4	Very high
Song F, Bachmann MO	2021-11-16	Vaccination against COVID-19 and society's return to normality in England: a modelling study of impacts of different types of naturally acquired and vaccine-induced immunity	10.1136/bmjopen-2021-053507	Compartmental, discrete time	S, W, E, IP, IA/IM, IS, Q, H, R, V1, V2, Rv	Deterministic	Predictive	England	10-year (approx.)	Age-stratified	Age-stratified, setting-based, sex-stratified	Yes	Vaccine-induced sterilising immunity lasts for 182 or 365 days. Disease reduction and reinfectivity reduction immunity are long lasting (>4 years)	Gamma distributed	Naturally acquired sterilising immunity lasts for 365 or 730 days. Disease reduction and reinfectivity reduction immunity are long lasting (>4 years).	Gamma distributed	Yes	≥3	Yes	Yes	Yes	None	Generic, unspecified "new viral variants" (fitting period covers alpha, beta and delta)	Continuous	3.5 years	Deaths	No		6	0	3	2	11	Very high
Dick DW, Childs L, Feng Z, Li J, Röst G, Buckeridge DL, Ogden NH, Heffernan JM.	2021-12-23	COVID-19 Seroprevalence in Canada Modelling Waning and Boosting COVID-19 Immunity in Canada a Canadian Immunization Research Network Study	10.3390/vaccines10010017	Compartmental	S(x8), I(x3), E(x3).	Deterministic	Both	Canada	5-year (approx.)	Age-stratified	Age-stratified, setting-based	Yes	Different rates considered: waning from full immunity to full susceptibility over 3 years or 9 years. No waning also considered	Exponential waning between immune stages	Different rates considered: waning from full immunity to full susceptibility over 3 years or 9 years. No waning also considered	Exponential waning between immune stages	Yes	2	Yes	Yes	No	2 weeks	Delta, pre-delta	Continuous	2 years, 3 months	Cases, seroprevalence	No	Same model used as in Childs et al.: Modeling waning and boosting of COVID-19 in Canada with vaccinationWe assume that co-morbidity determines the probability of mild, moderate, and severe symptoms for each age group.	6	1	3	1	8	High
Marziano V, Guzzetta G, Mammone A, Riccardo F, Poletti P, Trentini F, Manica M, Siddu A, Bella A, Stefanelli P, Pezzotti P, Ajelli M, Brusaferro S, Rezza G, Merler S.	2021-12-14	The effect of COVID-19 vaccination in Italy and perspectives for living with the virus	10.1038/s41467-021-27532-w	Compartmental	S, I, R, Rv, OV, V1, V2, W, Iv, Rv	Stochastic	Both	Italy	5-year (approx.)	Age-stratified	Age-stratified	No	Mean 2 years, sensitivity analyses consider 1 year, 10 years	Exponentially distributed	Mean 2 years, sensitivity analyses consider 1 year, 10 years	Exponentially distributed	No	2	Yes	Yes	Yes	1 week	Alpha, delta	Continuous	6 to 9 months	Cases, deaths, R number	No			0	3	2	3	Very high
Childs L, Dick DW, Feng Z, Heffernan JM, Li J, Röst G.	2022-05-25	Modeling waning and boosting of COVID-19 in Canada with vaccination	10.1016/j.epidem.2022.100583	Compartmental	S(x8), I(x3), E(x3).	Deterministic	Predictive	Canada	5-year (approx.)	Age-stratified	Age-stratified, setting-based	Yes	1 year	Exponentially distributed	1 year	Exponentially distributed	No	2	Yes	No	No	2 weeks	Unspecified "variants of concern" (fitting period covers wild-type, alpha and beta)	Continuous	6 to 9 months	Cases, severity of cases	No	Same model used as in Dick et al.: COVID-19 Seroprevalence in Canada Modelling Waning and Boosting COVID-19 Immunity in Canada a Canadian Immunization Research Network Study. We assume that co-morbidity determines the probability of mild, moderate, and severe symptoms for each age group.	5	0	4	3	13	High
Truszkowska A, Zino L, Butail S, Caroppo E, Jiang ZP, Rizzo A, Porfiri M.	2022-02-14	Predicting the Effects of Waning Vaccine Immunity Against COVID-19 through High-Resolution Agent-Based Modeling	10.1002/adts.202100521	Agent-based	S, E, IS, Sv, Ev, ISv,OE, Q, OI, R, H, HICU, D, Rv.	Stochastic	Predictive	New Rochelle, NY,USA	5-year (approx.)	Age-stratified	Location-based	Yes	The peak benefits for all three vaccine types last for an 8-month period (6 and 10 months also considered in additional simulations) with no waning. After this time period of peak benefits, they start to gradually wane, with all immunity lost over a period of 6 months.	Piecewise linear function	6 months/180 days (4 and 8 months also considered in additional simulations)	Spontaneous loss of immunity after a fixed period of time - sudden drop off of immunity	No	3	Yes	Yes	Yes	2 weeks	Delta	Continuous	6 to 9 months	Cases, deaths	No		3	0	4	2	12	High
Bartsch SM, O'Shea KJ, Chin KL, Strych U, Ferguson MC, Bottazzi ME, Wedlock PT, Cox SN, Siegmund SS, Hotez PJ, Lee BY.	2022-03-08	Maintaining face mask use before and after achieving different COVID-19 vaccination coverage levels: a modelling study	10.1016/S2468-2667(22)00040-8	Compartmental	S, V, E, Ev, IS, IA, R.	Stochastic	Predictive	USA	Single year	None	No stratification	Yes	Lifelong	Varied overall vaccine efficacy to account for waning immunity	Infectious persons move back to S from infected depending on the probability that they develop immunity	All-or-nothing	Yes	3	Yes	Yes	No	2 weeks	Wild-type, delta, omicron	Continuous	> 1 year, <2 years	Cases, hospital-based, deaths, QALYs, cost-effectiveness (long COVID accounted for)	Yes		6	0	6	2	16	Very high
Massonnaud CR, Roux J, Colizza V, Crépey P.	2022-03-19	Evaluating COVID-19 Booster Vaccination Strategies in a Partially Vaccinated Population: A Modeling Study	10.3390/vaccines10030479	Compartmental	S, E, IP, IS, IA, H, I, R. All compartments further stratified by type of vaccine received	Deterministic	Predictive	France	5-year (approx.)	Age-stratified	Age-stratified	Yes	Waning was assumed to occur at fixed times points, therefore there is no duration of immunity	Waning occurs at a fixed time point for all	Lifelong (no reinfection)	N/A	Yes	2	Yes	Yes	No	NR (assumed no)	Wild-type, alpha, delta	Continuous	6 to 9 months	Hospital-based, deaths	No			1	1	2	3	Very high
Bracis C, Moore M, Swan DA, Matrajt L, Anderson L, Reeves DB, Burns E, Schiffer JT, Dimitrov D.	2022-04-01	Improving vaccination coverage and offering vaccine to all school-age children allowed uninterrupted in-person schooling in King County, WA: Modeling analysis	10.3934/mbe.2022266	Compartmental	S, E, IA (x2), IP, IM, IS, H, D, OI, OH, OD. All compartments stratified by vaccine, age and infecting strain.	Deterministic	Predictive	King County, Washington, USA.	2-4 groups (approx. children, adults, seniors)	Age-stratified	Age-stratified, setting-based	Yes	Lifelong in main analysis, considered one-year waning scenario	Exponentially distributed	Lifelong in main analysis (although recovered individuals can still be reinfected, at a lower rate), considered one-year waning scenario	Exponentially distributed	Yes	1	Yes	Yes	Yes	None	Wild-type, alpha, delta	Continuous	1 year	Hospital-based, time with NPIs in place	No		0	0	5	2	9	Very high
Barmpounakis P, Demiris N, Kontoyiannis I, Pavlakis GN, Sypsa V.	2022-04-21	Evaluating the effects of second-dose vaccine-delay policies in European countries: A simulation study based on data from Greece	10.1371/journal.pone.0263977	Compartmental	S, E, I, R, V(x9), Ev, Iv, Rv	Stochastic	Predictive	Greece	2-4 groups (approx. children, adults, seniors)	Age-stratified, risk group stratified	Age-stratified	No	No waning after second dose. Immunity falls to 50% over 3 months after the first dose and before the second (base case). Drop to 34% and longer infectious period considered in worst-case scenario, no waning considered in best case scenario.	Linear	Lifelong (no reinfection)	N/A	No	2	Yes	Yes	No	2 weeks	Generic	Continuous	6 to 9 months	Cases, deaths, life-years	No		1	0	6	2	8	High
Koslow W, Kühn MJ, Binder S, Klitz M, Abele D, Basermann A, Meyer-Hermann M.	2022-05-16	Appropriate relaxation of non-pharmaceutical interventions minimizes the risk of a resurgence in SARS-CoV-2 infections in spite of the Delta variant	10.1371/journal.pcbi.1010054	Compartmental (meta-population)	S(x3), E(x3), IP/IA(x3), IS(x3), H(x3), HICU(x3), D, R.	Deterministic	Predictive	Germany	Mixed	Age-stratified, spatially stratified	Age-stratified, setting-based	Yes	Lifelong	N/A	Chance of reinfection after recovery but no time duration of immunity	Chance of reinfection after recovery but no dynamic waning	No	2	Yes	Yes	No	1 week	Alpha, delta	Continuous	6 to 9 months	Cases, hospital-based, deaths	No	Spatial model		0	4	0	5	High
Keeling MJ, Moore SE.	2022-05-18	An assessment of the vaccination of school-aged children in England against SARS-CoV-2	10.1186/s12916-022-02379-0	Compartmental	S, E (x3), IS, IA/IM, R/VB, V1, V2, OW, OR. Separate pathways of infection for each level of vaccinated/waned.	Deterministic	Predictive	England	5-year (approx.)	Age-stratified	Age-stratified, setting-based	Yes	Astra Zeneca protection against infection wanes from 70% to 30% over 270 days, Pfizer protection against infection wanes from 85% to 30% over 270 days	Exponentially distributed, two-stage waning	Wanes to 30% over 1860 days	Exponentially distributed, two-stage waning	No	3	Yes	Yes	No	NR (assumed no)	Wild-type, alpha, delta	Continuous	> 1 year, <2 years	Cases, hospital-based, deaths	No	Data extracted for "November model" which includes waning immunity. The first symptomatic case within a household (which might not be the first infection) has a probability (H) of leading to household quarantining; this curtails the non-household mixing of the individual and all subsequent infections generated by this individual.	5	0	5	2	11	High
Watson OJ, Barnsley G, Toor J, Hogan AB, Winskill P, Ghani AC.	2022-06-23	Global impact of the first year of COVID-19 vaccination: a mathematical modelling study	10.1016/S1473-3099(22)00320-6	Compartmental	S, E, IA/IM, OI, H, HICU, OH, R, D, V, OV, W.	Deterministic	Retrospective	Global	5-year (approx.)	Age-stratified, risk group stratified	Age-stratified	Yes	446 days	Erlang distributed	1 year	Erlang distributed	Yes	2	Yes	Yes	Yes	2 weeks	Delta, pre-delta	Continuous	1 year	Deaths	No	Same model used as in Hogan et al.	2	0	2	2	11	Very high
Sofonea MT, Roquebert B, Foulongne V, Morquin D, Verdurme L, Trombert-Paolantoni S, Roussel M, Bonetti JC, Zerah J, Haim-Boukobza S, Alizon S.	2022-05-31	Analyzing and Modeling the Spread of SARS-CoV-2 Omicron Lineages BA.1 and BA.2, France, September 2021-February 2022	10.3201/eid2807.220033	Compartmental, discrete time	S, I, V, Iv, HCCU, R, D	Deterministic	Predictive	France	Mixed	None	No stratification	No	Lifelong	N/A	Protection is either lifelong or not at all	All-or-nothing	Yes	3	Yes	Yes	Yes	NR (assumed no)	Delta, omicron	Continuous	< 6 months	Hospital-based, R number	No		7	1	4	1	13	Medium
Sandmann FG, Davies NG, Vassall A, Edmunds WJ, Jit M; Centre for the Mathematical Modelling of Infectious Diseases COVID-19 working group	2021-03-18	The potential health and economic value of SARS-CoV-2 vaccination alongside physical distancing in the UK: a transmission model-based future scenario analysis and economic evaluation	10.1016/S1473-3099(21)00079-7	Compartmental	S, E, IA, IS, R, V	Deterministic	Predictive	UK	5-year (approx.)	Age-stratified	Setting-based	Yes	45 weeks or three years (worst case, best case scenarios).	Exponentially distributed	45 weeks. Sensitivity analyses varied the duration of protection from 12 weeks to 5 years.	Exponentially distributed	No	2	Yes	Yes	No	1 month	Wild-type, alpha	Continuous	10 years	Cases, deaths, QALYs, costs/resources/productivity loss (long COVID accounted for)	Yes	Uses CovidM	6	0	6	1	13	High
Aruffo E, Yuan P, Tan Y, Gatov E, Moyles I, Bélair J, Watmough J, Collier S, Arino J, Zhu H.	2022-07-15	Mathematical modelling of vaccination rollout and NPIs lifting on COVID-19 transmission with VOC: a case study in Toronto, Canada	10.1186/s12889-022-13597-9	Compartmental	S, E, IA, IM, H, R, D, V1, V2. Each disease state is further stratified by infecting variant.	Deterministic	Predictive	Toronto, Canada	20-year (approx.)	Age-stratified	Age-stratified	Yes	120 days for one dose and 365 days for two doses	Exponentially distributed	Lifelong (no reinfection)	N/A	No	2	Yes	No	No	None	Wild-type, alpha	Continuous	1 year	Cases, hospital-based, deaths, R number	No		2	0	4	2	10	Very high
Liu Y, Sandmann FG, Barnard RC, Pearson CAB, Pastore R, Pebody R, Flasche S, Jit M.	2021-11-30	Optimising health and economic impacts of COVID-19 vaccine prioritisation strategies in the WHO European Region: a mathematical modelling study	10.1016/j.lanepe.2021.100267	Compartmental	S, E, Ev, IA, IP, IS, R, V	Deterministic	Both	WHO European Region (38 countries included)	5-year (approx.)	Age-stratified	Age-stratified, setting-based	Yes	Mean duration of 52 weeks in main model, duration of 3 years considered in sensitivity analysis	Exponentially distributed	Mean duration of 3 years	Exponentially distributed	Yes	1	Yes	Yes	No	2 weeks	Generic, unspecified "variants of concern"	Continuous	2 years	Cases, deaths, comorbidity-adjusted life years, QALYs, costs/resources/productivity loss (long COVID accounted for)	Yes	Uses CovidM	2	0	3	1	4	Very high
Liang JB, Yuan HY, Li KK, Wei WI, Wong SYS, Tang A, Riley S, Kwok KO.	2022-07-30	Path to normality: Assessing the level of social-distancing measures relaxation against antibody-resistant SARS-CoV-2 variants in a partially-vaccinated population	10.1016/j.csbj.2022.07.048	Compartmental	S (x7), E, IP, IS, IA, H, R, OI.	Deterministic	Predictive	Hong Kong	Mixed	None	Age-stratified	Yes	Second-dose immunity wanes to a lower level after 6 months. Booster vaccine immunity decayed by 5% and 25% for BNT162b2 and Coronavac respectively six months after boosting	Discounting using scaling factors after first and second doses, and exponential waning of immunity after booster dose	Lifelong (no reinfection)	N/A	Yes	3	Yes	Yes	No	2 weeks	Wild-type, alpha, beta, gamma, delta and omicron	Continuous	1 year	Cases, hospital-based	No		2	0	0	0	3	Very high
Barnard RC, Davies NG; Centre for Mathematical Modelling of Infectious Diseases COVID-19 working group; Jit M, Edmunds WJ.	2022-08-19	Modelling the medium-term dynamics of SARS-CoV-2 transmission in England in the Omicron era	10.1038/s41467-022-32404-y	Compartmental	S, E(x3), OE(x3), IA(x3), IP(x3), IS(x3), R(x3), V1(x2), V2(x2), W(x2). All infected and recovered states are stratified by three variants, all vaccinated and waned compartments are stratified by vaccine type.	Deterministic	Both	England	5-year (approx.)	Age-stratified	Age-stratified, setting-based, region-specific	Yes	Average duration in the second dose compartment is 29.3 weeks before people are either boosted or transition to the waned state. Unsure how long they remain in the waned state. Additional booster effect lasts for 180 days before vaccine protection returns to assumed two-dose level. Also different waning scenarios: 7.7 - 14.9% loss of protection after 140 days, 15% loss of protection after 70 days	Exponential waning with an intermediate "waned" stage"	Different scenarios: 15% loss of protection after one year, 15% loss of protection after 6 months	Exponentially distributed	Yes	3	Yes	Yes	Yes	2 weeks	Wild-type, alpha, delta, omicron	Continuous	> 1 year, <2 years	Cases, hospital-based, deaths	No	Uses CovidM	5	0	6	2	14	Very high
Yang W, Shaman J.	2021-09-22	Development of a model-inference system for estimating epidemiological characteristics of SARS-CoV-2 variants of concern	10.1038/s41467-021-25913-9	Compartmental	S, E, I, R. Further stratified by variant.	Deterministic	Both	UK, South Africa, and Brazil, New York City, USA	Mixed	Age-stratified	Mobility in different locations, depends on NPIs	No	Average of 730-1095 days (2-3 years)	Exponentially distributed	730-1095 days (2-3 years)	Exponentially distributed	Yes	2	Yes	No	No	1 week	Wild-type, alpha, beta, gamma	Continuous	> 1 year, <2 years	Cases, deaths	No	Uses same model as in Yang et al. 2022	7	0	6	0	0	Very high
Carlsson M, Söderberg-Nauclér C.	2022-08-22	COVID-19 Modeling Outcome versus Reality in Sweden	10.3390/v14081840	Compartmental	S, E, I, R	Deterministic (assumed)	Retrospective	Stockholm, Sweden	Mixed	Age-stratified	Age-stratified	No	Half life of 16 months	Exponentially distributed	Half life of 16 months	Exponentially distributed	Yes	1	Yes	No	No	NR (assumed no)	Wild-type, alpha	Continuous	6 to 9 months	Cases	No	Model includes Artificial Sterilizing Pre-Immunity in order to match the data more closely, previously model was overestimating number of cases	8	2	4	2	15	Very high
Mintram K, Anagnostou A, Anokye N, Okine E, Groen D, Saha A, Abubakar N, Islam T, Daroge H, Ghorbani M, Xue Y, Taylor SJE.	2022-08-29	CALMS: Modelling the long-term health and economic impact of Covid-19 using agent-based simulation	10.1371/journal.pone.0272664	Agent-based	S, E, IM, IC (x2), H, HICU, R, D, LC. Further stratified by vaccination status and lockdown status.	Stochastic	Predictive	UK (smaller population)	Single year	Age-stratified, risk group stratified	No stratification	No	6-12 months	All-or-nothing 6-12 months post vaccine	6-12 months	All-or-nothing	No	≥3	No	Yes	No	2 weeks	Wild-type	Continuous and periodic boosters	80 years	Cases, hospital-based, deaths, long COVID cases, costs/resources/productivity loss	Yes			0	5	4	9	Medium
Kraay ANM, Gallagher ME, Ge Y, Han P, Baker JM, Koelle K, Handel A, Lopman BA.	2022-09-07	The role of booster vaccination and ongoing viral evolution in seasonal circulation of SARS-CoV-2	10.1098/rsif.2022.0477	Compartmental	S(x3), E(x3), IS(x3), IA(x3), H(x3), R(x3), D. Further stratification for the variant-specific booster in a sensitivity analysis.	Deterministic	Predictive	USA	2-4 groups (approx. children, adults, seniors)	Age-stratified	Age-stratified	Yes	No waning in base model, in hybrid model vaccine-induced immunity has same duration as natural immunity	Exponentially distributed	7 months (210 days) in main model, 3 months (90 days) in sensitivity analysis.	Exponentially distributed	Yes	≥3	Yes	Yes	No	NR (assumed no)	Omicron, potential "novel variant"	Continuous	1 year	Cases, deaths	No		4	0	6	0	11	High
Mendes D, Chapman R, Gal P, Atwell J, Nguyen JL, Hamson L, Di Fusco M, Czudek C, Yang J.	2022-09-13	Public health impact of booster vaccination against COVID-19 in the UK during Delta variant dominance in autumn 2021	10.1080/13696998.2022.2111935	Compartmental	S, V1, V2, VB, E, IS, IA, R. Exposed and infectious compartments further stratified by unvaccinated/vaccinated with 1/2/booster dose.	Deterministic	Retrospective	UK	10-year (approx.)	Age-stratified	Age-stratified	Yes	Mean duration of 6 months (sensitivity analyses consider the impact of increasing and decreasing the duration of protection by 20% and 50% to 3 months and 9 months)	Exponentially distributed	9 months	Exponentially distributed	No	3	Yes	Yes	No	NR (assumed no)	Delta	Continuous	< 6 months	Cases, hospital-based, deaths, long COVID cases, costs/resources/productivity loss	Yes			1	0	2	3	High
Glasser JW, Feng Z, Vo M, Jones JN, Clarke KEN.	2022-10-05	Analysis of serological surveys of antibodies to SARS-CoV-2 in the United States to estimate parameters needed for transmission modeling and to evaluate and improve the accuracy of predictions	10.1016/j.jtbi.2022.111296	Compartmental	S, E, V1, IA, IP, IS, H, R/V2, D, W.	Deterministic (assumed)	Retrospective	USA	5-year (approx.)	Age-stratified, risk group stratified	Age-stratified, location-based	Yes	365 days	Exponentially distributed with an intermediate partially waned state	365 days	Exponentially distributed with an intermediate partially waned state	No	≥3	Yes	No	No	2 weeks	Wild-type, alpha	Continuous	6 to 9 months	Cases, hospital-based, deaths, seroprevalence	No		2	1	3	0	6	High
Caetano C, Morgado ML, Patrício P, Leite A, Machado A, Torres A, Pereira JF, Namorado S, Sottomayor A, Peralta-Santos A, Nunes B.	2022-10-17	Measuring the impact of COVID-19 vaccination and immunity waning: A modelling study for Portugal	10.1016/j.vaccine.2022.10.007	Compartmental	S, E, IA, IS, H, HICU, R, D. All compartments further divided into vaccinated and unvaccinated.	Deterministic	Predictive	Portugal	5-year (approx.)	Age-stratified	Age-stratified	Yes	Three scenarios considered: 1 year, 3 years, no waning	Exponentially distributed	Three scenarios considered: 1 year, 3 years, no waning	Exponentially distributed	No	3	Yes	Yes	No	None	Delta	Continuous	1 year	Hospital-based, R number	No	built on previous model	4	0	7	2	14	Very high
Moore S, Hill EM, Dyson L, Tildesley MJ, Keeling MJ.	2022-10-27	Retrospectively modeling the effects of increased global vaccine sharing on the COVID-19 pandemic	10.1038/s41591-022-02064-y	Compartmental	S, E, IS, IA, R.	Deterministic	Retrospective	Global: 152 countries	5-year (approx.)	Age-stratified	Age-stratified	Yes	4 years	NR	NR	NR	No	≥3	Yes	Yes	Yes	NR (assumed no)	Wild-type, alpha, delta, omicron	Continuous and periodic boosters	2 years	Cases, deaths	No			1	2	1	2	Medium
Ainslie KEC, Backer JA, de Boer PT, van Hoek AJ, Klinkenberg D, Korthals Altes H, Leung KY, de Melker H, Miura F, Wallinga J.	2022-11-03	A scenario modelling analysis to anticipate the impact of COVID-19 vaccination in adolescents and children on disease outcomes in the Netherlands, summer 2021	10.2807/1560-7917.ES.2022.27.44.2101090	Compartmental	S, E, I, H, HICU, R, D, OH.	Deterministic	Predictive	Netherlands	10-year (approx.)	Age-stratified, risk group stratified	Age-stratified	No	1 year	Logistic function	Wanes by 60% after 8 months	Erlang distributed	No	2	Yes	Yes	Yes	1 week	Delta	Continuous	6 to 9 months	Cases, hospital-based, deaths	No		3	0	1	4	6	High
Roy, J., Heath, S.M., Wang, S. et al.	2022-11-22	Modeling COVID-19 transmission between age groups in the United States considering virus mutations, vaccinations, and reinfection	10.1038/s41598-022-21559-9	Compartmental	S, I, R, D, V, O.	Deterministic (assumed)	Predictive	USA	2-4 groups (approx. children, adults, seniors)	Age-stratified	Age-stratified	No	Lifelong	N/A	Either complete or no natural immunity immediately after infection (a fraction of recovered people can be reinfected - this fraction is varied from 0 to 1)	All-or-nothing	Yes	2	Yes	No	No	None	Delta	Continuous	1 year	Cases, deaths	No		6	1	2	2	9	High
Chun JY, Jeong H, Kim Y.	2022-11-23	Identifying susceptibility of children and adolescents to the Omicron variant (B.1.1.529)	10.1186/s12916-022-02655-z	Compartmental	S, E, IP, IS, IA, Q	Deterministic	Retrospective	South Korea	5-year (approx.)	Age-stratified	Age-stratified, setting-based	Yes	Gradual multi-stage waning over a time period (max. 189 days) depending on the dose number, vaccine type and variant to a minimum level of protection	Linear interpolation	Lifelong (no reinfection)	N/A	Yes	3	Yes	No	No	2 weeks	Delta, pre-delta, omicron	Continuous	> 1 year, <2 years	Cases, age-varying susceptibility for each wave	No		3	0	6	3	12	High
Singh DE, Olmedo Luceron C, Limia Sanchez A, Guzman Merino M, Duran Gonzalez C, Delgado-Sanz C, Gomez-Barroso D, Carretero J, Marinescu MC.	2022-12-09	Evaluation of vaccination strategies for the metropolitan area of Madrid via agent-based simulation	10.1136/bmjopen-2022-065937	Agent-based	S, E (x2), IA, I (x2), H, R, D. Compartments further separated into vaccinated/unvaccinated states	Stochastic	Predictive	Metropolitan Madrid region, Spain	Single year	Age-stratified, risk group stratified	Age-stratified, occupation-based	Yes	No waning after second dose. If the second dose is not applied, then the first-dose efficacy will start decreasing after a time, reaching the minimum value of 25% a year after the first dose was administered	Linear	Lifelong (no reinfection)	N/A	Yes	2	No	Yes	Yes	12 days	Wild-type, alpha, delta	Continuous	6 to 9 months	Cases, hospital-based, deaths	No	Uses EpiGraph	4	0	5	1	13	Very high
Rodiah I, Vanella P, Kuhlmann A, Jaeger VK, Harries M, Krause G, Karch A, Bock W, Lange B.	2023-01-03	Age-specific contribution of contacts to transmission of SARS-CoV-2 in Germany	10.1007/s10654-022-00938-6	Compartmental	S, E, IA, IS, H, HICU, R, LC, RLC, D, V, Ev, Iv, Hv, HICUv	Deterministic	Retrospective	Germany	Mixed	Age-stratified	Age-stratified, setting-based	Yes	Lifelong (although once a vaccinated individual has been infected they move to the same recovered compartment as the unvaccinated, and therefore wane back into the unvaccinated susceptible compartment)	N/A	360 days for a fully recovered individual, 90 days for a recovered individual with long-term complications	Exponentially distributed	No	2	Yes	Yes	Yes	2 weeks	Delta, pre-delta, omicron	Continuous	2 years	Hospital-based, R number, contribution of contacts to the transmission by age, estimated FOI in schools by age, % of infections due to contact with infected people in schools (long COVID accounted for)	No	Long COVID included		0	6	1	6	Medium
Szanyi J, Wilson T, Howe S, Zeng J, Andrabi H, Rossiter S, Blakely T.	2023-01-20	Epidemiologic and economic modelling of optimal COVID-19 policy: public health and social measures, masks and vaccines in Victoria, Australia	10.1016/j.lanwpc.2022.100675	Agent-based	S, E, I, R, H, HICU, D, LC (not all mutually exclusive)	Stochastic	Predictive	Victoria, Australia	10-year (approx.)	Age-stratified	Setting-based	Yes	Gradual decline over the one year simulation time depending on number of doses and vaccine mechanism of action	Logistic regression	Gradual decline over the one year simulation time depending on whether protection is against symptoms, hospitalisation, etc.	Logistic regression	Yes	≥3	Yes	Yes	Yes	2 weeks	Omicron plus 8 potential new variants	Continuous	1 year	Cases, hospital-based, deaths, cost effectiveness (long COVID accounted for)	Yes		5	0	2	0	8	Very high
Moghadas SM, Vilches TN, Zhang K, Nourbakhsh S, Sah P, Fitzpatrick MC, et al.	2021-04-21	Evaluation of COVID-19 vaccination strategies with a delayed second dose	https://doi.org/10.1371/journal.pbio.3001211	Agent-based	S, V, E, IA, IP, IS, R, D	Stochastic	Predictive	USA	Mixed	Age-stratified, risk group stratified	Age-stratified	Yes	No waning after second dose. Base case: no waning after first dose for up to 18 weeks. Sensitivity analysis has a waning rate of 5% per week for first-dose vaccine efficacy starting from week 7 after the first dose	Linear	Lifelong (no reinfection)	N/A	No	2	Yes	Yes	No	2 weeks	Generic	Continuous	1 year	Cases, hospital-based, deaths	No		2		1	1	4	High
Li Ruiyun, Bjørnstad Ottar N. and Stenseth Nils Chr.	2021-06-16	Switching vaccination among target groups to achieve improved long-lasting benefits	https://doi.org/10.1098/rsos.210292	Compartmental	SEIR	Deterministic	Predictive	Australia, China, Finland, France, Germany, Italy, Japan, New Zealand, Norway, South Africa, South Korea, Spain, Sweden, UK and USA	5-year (approx.)	Age-stratified, risk group stratified, sociability-stratified	Age-stratified	No	1 year base case, also considers 6 months, 5 years and lifelong	Exponentially distributed	1 year base case, also considers 6 months, 5 years and lifelong	Exponentially distributed	No	≥3	Yes	No	No	NR (assumed no)	Generic	Continuous	20 years	Cases, deaths	No		1		7	1	9	High
Gavish N, Yaari R, Huppert A, Katriel G.	2022-04-12	Population-level implications of the Israeli booster campaign to curtail COVID-19 resurgence	10.1126/scitranslmed.abn9836	Compartmental, discrete time	S, V, VB, I, Iv, Ivb	Deterministic	Retrospective	Israel	10-year (approx.)	Age-stratified	Age-stratified, setting-based	No	Second dose vaccine protection against infection decays to zero roughly 300 days after the vaccination. Booster dose protection wanes at half the rate.	Linear decay of % vaccine efficacy	Lifelong (no reinfection)	N/A	No	3	Yes	Yes	No	35 days	Delta	Continuous	< 6 months	Cases, deaths, severity of cases, R number	No					3	0	High
Panovska-Griffiths J., Swallow B., Hinch R., Cohen J., Rosenfeld K., Stuart R. M., Ferretti L., Di Lauro F., Wymant C., Izzo A., Waites W., Viner R., Bonell C., Fraser C., Klein D., Kerr C. C. and The COVID-19 Genomics UK (COG-UK) Consortium	2022-08-15	Statistical and agent-based modelling of the transmissibility of different SARS-CoV-2 variants in England and impact of different interventions	https://doi.org/10.1098/rsta.2021.0315	Agent-based	S, E, IA, IP, IM, IC, R, D	Stochastic	Both	England	Single year (assumed)	Age-stratified	Age-stratified, setting-based	Yes	NR	NR	NR	NR	Yes	2	Yes	Yes	Yes	None	Wild-type, alpha, delta, B.1.177	Continuous	1 year	Cases, hospital-based, deaths, R number, variant transmissibility	No	Developed using open-source framework Covasim		1	2		2	Medium
Bosetti Paolo, Tran Kiem Cécile, Andronico Alessio, Paireau Juliette, Levy-Bruhl Daniel, Alter Lise, Fontanet Arnaud, Cauchemez Simon.	2022-01-06	Impact of booster vaccination on the control of COVID-19 Delta wave in the context of waning immunity: application to France in the winter 2021/22	https://doi.org/10.2807/1560-7917.ES.2022.27.1.2101125	Compartmental	S, E(x2), IM, IC, OH, H, R. All compartments x6 for unvaccinated / vaccinated with two doses / boosted x never infected / infected at least once	Deterministic	Predictive	France	5-year (approx.)	Age-stratified	Age-stratified	Yes	Gradual decay over 12 months. After 6 months on average, vaccine effectiveness against infection decreased from 80% to 50% and vaccine effectiveness against hospitalisation decreased from 95% to 85%. In a more pessimistic scenario, vaccine effectiveness against infection decreased to 30%, whereas protection against hospitalisation decreased to 80% in those younger than 65 years and to 70% in peop…	Exponentially distributed	3 months following primary infection, 6 months following secondary infection	Exponentially distributed	Yes	3	Yes	Yes	Yes	1 week	Delta, fitting period covers historical lineage and alpha	Continuous	> 1 year, <2 years	Hospital-based	No				5	1	4	High
Yang W., Sharon K. Greene, Eric R. Peterson, Wenhui Li, Robert Mathes, Laura Graf, Ramona Lall, Scott Hughes, Jade Wang, Anne Fine	2022-01-28	Epidemiological characteristics of the B.1.526 SARS-CoV-2 variant	10.1126/sciadv.abm0300	Compartmental	S, E, I, R. Further stratified by variant/neighborhood in two separate models	Deterministic	Retrospective	New York City, USA	20-year (approx.)	Age-stratified, neighbourhood-stratified	Age-stratified, neighbourhood-stratified	No	2.5 - 3.5 years	Exponentially distributed	2.5 - 3.5 years	Exponentially distributed	Yes	2	Yes	No	No	1 week	Alpha, iota, epsilon (x2), non-VOC variants (preexisting before 11/2020)	Continuous	6 to 9 months	Cases, transmission rate, immune escape and infection fatality ratio of iota variant	No	Uses same model as in Yang et al. 2021			12		10	Very high
Shattock AJ, Le Rutte EA, Dünner RP, Sen S, Kelly SL, Chitnis N, Penny MA.	2021-12-14	Impact of vaccination and non-pharmaceutical interventions on SARS-CoV-2 dynamics in Switzerland	https://doi.org/10.1016/j.epidem.2021.100535	Agent-based	S, E, IA, IP, Q, IM, IC, H, HICU, O, D, R	Stochastic	Predictive	Switzerland	Single year	Age-stratified, risk group stratified including residential location	Age-stratified	Yes	Lifelong	N/A	Lifelong but recovered individuals can be reinfected with 83% protection against infection	Chance of reinfection after recovery but no dynamic waning	No	2	Yes	Yes	No	4 weeks	D614G, alpha, and beta	Continuous	6 to 9 months	Cases, hospital-based, deaths	No	Uses OpenCOVID model			6		7	Very high
				*Compartments key						*Risk groups include those with comorbidities, those clinically vulnerable or chronically ill, care home residents and workers, or at-risk professions (health-care workers etc.).	*Settings include: schools, care homes, household, general population settings, or work.
				S	Susceptible																					*Classified into: cases (including cumulative cases, incidence, and cases per age group), hospital-based (cumulative, peak and incremental hospital/ICU admissions, hospital system pressure), deaths (cumulative and incident), R number, long Covid, life years, quality adjusted-life years , comorbidity-adjusted life years, costs/resources/productivity loss, cost-effectiveness, seroprevalence, severi…
				E	Exposed
				I	Infected (either symptomatic or asymptomatic)
				IP	Infected & pre-symptomatic
				IS	Infected & symptomatic
				IA	Infected & asymptomatic
				IM	Infected & with mild symptoms
				IC	Infected & with severe/critical disease
				H	Hospitalised
				HICU	Hospitalised in ICU
				R	Recovered
				D	Dead
				V	Vaccinated
				V1	First dose vaccinated
				V2	Second dose vaccinated
				VB	Vaccinated with booster
				Ev/w	Exposed & vaccinated/waned
				Iv	Infected & vaccinated
				Ivb	Infected & vaccinated with booster
				Isv/w	Infected, symptomatic & vaccinated/waned
				Iav/w	Infected, asymptomatic & vaccinated/waned
				Hv/w	Hospitalised & vaccinated/waned
				HICUv/w	Hospitalised in ICU & vaccinated/waned
				Rv/w	Recovered & vaccinated/waned
				Q	Quarantined or isolated
				HCCU	Hospitalised in CCU
				LC	With long COVID
				RLC	Recovered from long COVID
				OS	Other susceptible state
				OE	Other exposed state
				OI	Other infected state
				OH	Other hospitalised state
				OR	Other recovered state
				OD	Other death state
				OV	Other vaccinated state
				OW	Other waned state
				O	Other state
